# *GCH1* mutations in hereditary spastic paraplegia

**DOI:** 10.1101/2021.01.14.21249305

**Authors:** Parizad Varghaei, Grace Yoon, Mehrdad A Estiar, Simon Veyron, Etienne Leveille, Nicolas Dupre, Jean-François Trempe, Guy A Rouleau, Ziv Gan-Or

**Affiliations:** Division of Experimental Medicine, Department of Medicine, McGill University, Montreal, Quebec, Canada; Montreal Neurological Institute and Hospital, McGill University, Montreal, Quebec, Canada; Divisions of Neurology and Clinical and Metabolic Genetics, Department of Pediatrics, University of Toronto, The Hospital for Sick Children, Toronto, Canada; Department of Human Genetics, McGill University, Montreal, Quebec, Canada; Department of Pharmacology & Therapeutics and Centre de Recherche en Biologie Structurale - FRQS, McGill University, Montréal, Canada; Faculty of Medicine, McGill University, Montreal, QC, Canada; Axe Neurosciences, CHU de Québec-Université Laval, Québec, QC, Canada; Department of Medicine, Faculty of Medicine, Université Laval, Quebec City, QC, Canada; Department of Neurology and Neurosurgery, McGill University, Montreal, Quebec, Canada

**Author notes:** Correspondence to: Guy A. Rouleau, Director, Montréal Neurological Institute and hospital, Address: 3801, University Street, Office 636, Montréal, Québec H3A 2B4, Ziv Gan-Or, Department of Neurology and Neurosurgery, McGill University, 1033 Pine Avenue, West, Ludmer Pavilion, room 312, Montreal, QC, H3A 1A1.

**Keywords:** HSP, GCH1, Dystonia, Spastic paraplegia

## Abstract

*GCH1* mutations have been associated with dopa-responsive dystonia (DRD), Parkinson’s disease (PD) and tetrahydrobiopterin (BH_4_)-deficient hyperphenylalaninemia B. Recently, *GCH1* mutations have been reported in five patients with hereditary spastic paraplegia (HSP). Here, we analyzed a total of 400 HSP patients (291 families) from different centers across Canada by whole exome sequencing (WES). Three patients with heterozygous *GCH1* variants were identified: monozygotic twins with a p.(Ser77_Leu82del) variant, and a patient with a p.(Val205Glu) variant. The former variant is predicted to be likely pathogenic and the latter is pathogenic. The three patients presented with childhood-onset lower limb spasticity, hyperreflexia and abnormal plantar responses. One of the patients had diurnal fluctuations, and none had parkinsonism or dystonia. Phenotypic differences between the monozygotic twins were observed, who responded well to levodopa treatment. Pathway enrichment analysis suggested that GCH1 shares processes and pathways with other HSP-associated genes, and structural analysis of the variants indicated a disruptive effect. In conclusion, *GCH1* mutations may cause HSP; therefore, we suggest a levodopa trial in HSP patients and including *GCH1* in the screening panels of HSP genes. Clinical differences between monozygotic twins suggest that environmental factors, epigenetics, and stochasticity could play a role in the clinical presentation.
