## Supplementary Table 2 for "*GCH1* mutations in hereditary spastic paraplegia"

### Sheet: Sheet
Supplementary Table 2. Spastic paraplegia associated genes and loci
Location	Phenotype	Inheritance	Gene/Locus
1p36.13	Spastic paraplegia 78, autosomal recessive	AR	ATP13A2, PARK9, KRPPD, SPG78
1p31.1-p21.1	Spastic paraplegia 29, autosomal dominant	AD	SPG29
1p13.3	Spastic paraplegia 63	AR	AMPD2, SPG63, PCH9
1p13.2	Spastic paraplegia 47, autosomal recessive	AR	AP4B1, SPG47, CPSQ5
1q32.1	Spastic paraplegia 23	AR	DSTYK, KIAA0472, RIP5, DUSTYPK, CAKUT1, SPG23
1q42.13	Spastic paraplegia 44, autosomal recessive	AR	GJC2, GJA12, CX47, PMLDAR, HLD2, SPG44, LMPHM3
1q42.13	Spastic paraplegia 74, autosomal recessive	AR	IBA57, C1orf69, MMDS3, SPG74
2p23.3	Spastic paraplegia 81, autosomal recessive	AR	SELENOI, SELI, SPG81
2p22.3	Spastic paraplegia 4, autosomal dominant	AD	SPAST, SPG4
2p11.2	Spastic paraplegia 31, autosomal dominant	AD	REEP1, C2orf23, SPG31, HMN5B
2q33.1	Spastic paraplegia 13, autosomal dominant	AD	HSPD1, SPG13, HSP60, HLD4
2q37.3	Spastic paraplegia 30, autosomal recessive	AD, AR	KIF1A, ATSV, UNC104, SPG30, HSN2C, MRD9
2q37.3	Spastic paraplegia 30, autosomal dominant	AD, AR	KIF1A, ATSV, UNC104, SPG30, HSN2C, MRD9
3q12.2	Spastic paraplegia 57, autosomal recessive	AR	TFG, HMSNP, SPG57
3q25.31	Spastic paraplegia 42, autosomal dominant	AD	SLC33A1, ACATN, AT1, SPG42, CCHLND
3q27-q28	Spastic paraplegia 14, autosomal recessive	AR	SPG14
4p16-p15	Spastic paraplegia 38, autosomal dominant	AD	SPG38
4p13	Spastic paraplegia 79, autosomal recessive	AR	UCHL1, PARK5, SPG79, NDGOA
4q25	Spastic paraplegia 56, autosomal recessive	AR	CYP2U1, SPG56
6p25.1	Spastic paraplegia 77, autosomal recessive	AR	FARS2, FARS1, COXPD14, SPG77
6q23-q24.1	Spastic paraplegia 25, autosomal recessive	AR	SPG25
7p22.1	Spastic paraplegia 48, autosomal recessive	AR	AP5Z1, KIAA0415, SPG48
7q22.1	Spastic paraplegia 50, autosomal recessive	AR	AP4M1, SPG50, CPSQ3
8p22	Spastic paraplegia 53, autosomal recessive	AR	VPS37A, HCRP1, SPG53
8p21.1-q13.3	Spastic paraplegia 37, autosomal dominant	AD	SPG37
8p11.23	Spastic paraplegia 18, autosomal recessive	AR	ERLIN2, SPFH2, C8orf2, SPG18
8p11.23	Spastic paraplegia 54, autosomal recessive	AR	DDHD2, KIAA0725, SPG54
8q12.3	Spastic paraplegia 5A, autosomal recessive	AR	CYP7B1, CBAS3, SPG5A
8q24.13	Spastic paraplegia 8, autosomal dominant	AD	WSHC5, KIAA0196, SPG8, RTSC1
9p13.3	Spastic paraplegia 80, autosomal dominant	AD	UBAP1, UBAP, SPG80
9p13.3	Spastic paraplegia 46, autosomal recessive	AR	GBA2, KIAA1605, SPG46
9q	Spastic paraplegia 19, autosomal dominant	AD	SPG19
10q22.1-q24.1	Spastic paraplegia 27, autosomal recessive	AR	SPG27
10q24.1	Spastic paraplegia 9B, autosomal recessive	AR	ALDH18A1, PYCS, GSAS, ARCL3A, SPG9A, SPG9B, ADCL3
10q24.1	Spastic paraplegia 9A, autosomal dominant	AD	ALDH18A1, PYCS, GSAS, ARCL3A, SPG9A, SPG9B, ADCL3
10q24.1	Spastic paraplegia 64, autosomal recessive	AR	ENTPD1, CD39, SPG64
10q24.2	Spastic paraplegia 33, autosomal dominant	AD	ZFYVE27, SPG33
10q24.31	Spastic paraplegia 62	AR	ERLIN1, SPG62
10q24.32-q24.33	Spastic paraplegia 45, autosomal recessive	AR	NT5C2, NT5B, PNT5, SPG45
11p14.1-p11.2	?Spastic paraplegia 41, autosomal dominant	AD	SPG41
11q12.3	Silver spastic paraplegia syndrome	AD	BSCL2, SPG17, HMN5, PELD
11q13.1	Spastic paraplegia 76, autosomal recessive	AR	CAPN1, SPG76
12q13.3	Spastic paraplegia 10, autosomal dominant	AD	KIF5A, NKHC, SPG10, NEIMY, ALS25
12q13.3	Spastic paraplegia 26, autosomal recessive	AR	B4GALNT1, GALGT, GALNACT, SPG26
12q23-q24	Spastic paraplegia 36, autosomal dominant	AD	SPG36
12q24.31	Spastic paraplegia 55, autosomal recessive	AR	C12orf65, COXPD7, SPG55
13q13.3	Troyer syndrome	AR	SPG20
13q14	Spastic paraplegia 24, autosomal recessive	AR	SPG24
14q12-q21	Spastic paraplegia 32, autosomal recessive	AR	SPG32
14q12	Spastic paraplegia 52, autosomal recessive	AR	AP4S1, CPSQ6, SPG52
14q22.1	Spastic paraplegia 3A, autosomal dominant	AD	ATL1, SPG3A, HSN1D
14q22.1	Spastic paraplegia 28, autosomal recessive	AR	DDHD1, PAPLA1, KIAA1705, SPG28
14q24.1	Spastic paraplegia 15, autosomal recessive	AR	ZFYVE26, KIAA0321, SPG15
14q32.31	Spastic paraplegia 49, autosomal recessive	AR	TECPR2, KIAA0329, SPG49
15q11.2	Spastic paraplegia 6, autosomal dominant	AD	NIPA1, SPG6
15q21.1	Spastic paraplegia 11, autosomal recessive	AR	SPG11, KIAA1840, FLJ21439, ALS5, CMT2X
15q21.2	Spastic paraplegia 51, autosomal recessive	AR	AP4E1, SPG51, CPSQ4, STUT1
15q22.31	Mast syndrome	AR	ACP33, MAST, SPG21
16p12.3	Spastic paraplegia 61, autosomal recessive	AR	ARL6IP1, KIAA0069, SPG61
16q23.1	Spastic paraplegia 35, autosomal recessive	AR	FA2H, FAAH, FAXDC1, FAH1, SCS7, SPG35
16q24.3	Spastic paraplegia 7, autosomal recessive	AD, AR	PGN, SPG7, CMAR, CAR
17q25.3	Spastic paraplegia 82, autosomal recessive	AR	PCYT2, ET, SPG82
19p13.2	Spastic paraplegia 39, autosomal recessive	AR	PNPLA6, NTE, SPG39, NTEMND, BNHS, LNMS, OMCS
19q12	Spastic paraplegia 43, autosomal recessive	AR	C19orf12, NBIA4, SPG43
19q13.12	Spastic paraplegia 75, autosomal recessive	AR	MAG, GMA, SPG75
19q13.32	Spastic paraplegia 12, autosomal dominant	AD	RTN2, NSPL1, SPG12
19q13.33	Spastic paraplegia 73, autosomal dominant	AD	CPT1C, SPG73
Xq11.2	Spastic paraplegia 16, X-linked, complicated	XLR	SPG16
Xq22.2	Spastic paraplegia 2, X-linked	XLR	PLP1, PMD, HLD1, SPG2
Xq24-q25	Spastic paraplegia 34, X-linked	XLR	SPG34
Xq28	CRASH syndrome	XLR	L1CAM, CAML1, HSAS1, MASA, SPG1
Xq28	MASA syndrome	XLR	L1CAM, CAML1, HSAS1, MASA, SPG1
Inheritance Abbreviations: AD, Autosomal dominant; AR, Autosomal recessive; XLR, X-linked recessive.
