## Supplementary Table 4 for "*GCH1* mutations in hereditary spastic paraplegia"

### Sheet: Supplementary_Table3.xlsx
Supplementary Table 4 Gene Ontology enrichment analysis using g:Profiler (Benjamini-Hochberg adjusted p-value set at <0.05)
Source	GO name	GO ID	Adjusted p_value	Negative log10 of adjusted p_value	intersections
GO:MF	hydrolase activity, acting on acid anhydrides, in phosphorus-containing anhydrides	GO:0016818	0.0483716	1.31541	GCH1,ATP13A2,SPAST,HSPD1,KIF1A,ENTPD1,KIF5A,ATL1
GO:MF	hydrolase activity, acting on acid anhydrides	GO:0016817	0.0483716	1.31541	GCH1,ATP13A2,SPAST,HSPD1,KIF1A,ENTPD1,KIF5A,ATL1
GO:MF	hydrolase activity, acting on carbon-nitrogen (but not peptide) bonds, in cyclic amidines	GO:0016814	0.0483716	1.31541	GCH1,AMPD2
GO:MF	hydrolase activity	GO:0016787	0.0483716	1.31541	GCH1,ATP13A2,AMPD2,SPAST,HSPD1,KIF1A,UCHL1,DDHD2,GBA2,ENTPD1,NT5C2,CAPN1,KIF5A,ATL1,DDHD1,PNPLA6
GO:MF	nucleoside-triphosphatase activity	GO:0017111	0.0483716	1.31541	GCH1,ATP13A2,SPAST,HSPD1,KIF1A,KIF5A,ATL1
GO:MF	small molecule binding	GO:0036094	0.0483716	1.31541	GCH1,ATP13A2,DSTYK,SPAST,HSPD1,KIF1A,FARS2,ERLIN2,ALDH18A1,ENTPD1,ERLIN1,NT5C2,KIF5A,ATL1,MAG
GO:MF	catalytic activity	GO:0003824	0.0483716	1.31541	GCH1,ATP13A2,AMPD2,DSTYK,IBA57,SPAST,HSPD1,KIF1A,UCHL1,CYP2U1,FARS2,DDHD2,CYP7B1,GBA2,ALDH18A1,ENTPD1,NT5C2,CAPN1,KIF5A,B4GALNT1,ATL1,DDHD1,FA2H,PNPLA6,CPT1C
GO:MF	pyrophosphatase activity	GO:0016462	0.0497735	1.303	GCH1,ATP13A2,SPAST,HSPD1,KIF1A,KIF5A,ATL1
GO:BP	organic acid biosynthetic process	GO:0016053	0.0044921	2.34755	GCH1,ERLIN2,CYP7B1,ALDH18A1,ERLIN1,FA2H,PLP1
GO:BP	carboxylic acid biosynthetic process	GO:0046394	0.0044921	2.34755	GCH1,ERLIN2,CYP7B1,ALDH18A1,ERLIN1,FA2H,PLP1
GO:BP	carboxylic acid metabolic process	GO:0019752	0.00916334	2.03795	GCH1,CYP2U1,FARS2,ERLIN2,CYP7B1,GBA2,ALDH18A1,ERLIN1,FA2H,CPT1C,PLP1
GO:BP	oxoacid metabolic process	GO:0043436	0.0125958	1.89977	GCH1,CYP2U1,FARS2,ERLIN2,CYP7B1,GBA2,ALDH18A1,ERLIN1,FA2H,CPT1C,PLP1
GO:BP	organic acid metabolic process	GO:0006082	0.0135295	1.86872	GCH1,CYP2U1,FARS2,ERLIN2,CYP7B1,GBA2,ALDH18A1,ERLIN1,FA2H,CPT1C,PLP1
GO:BP	regulation of anatomical structure size	GO:0090066	0.016465	1.78344	GCH1,ATP13A2,GBA2,ZFYVE27,SPG20,MAG,L1CAM
GO:BP	small molecule biosynthetic process	GO:0044283	0.0197121	1.70527	GCH1,ERLIN2,CYP7B1,ALDH18A1,ERLIN1,NT5C2,FA2H,PLP1
GO:BP	small molecule metabolic process	GO:0044281	0.0223516	1.65069	GCH1,AMPD2,CYP2U1,FARS2,ERLIN2,CYP7B1,GBA2,ALDH18A1,ENTPD1,ERLIN1,NT5C2,FA2H,CPT1C,PLP1
Abbreviations: GO, Gene Ontology; MF, Molecular Function; BP, Biological Process
